# Pediatric pharmacogenomics from whole-exome sequencing: developmentally appropriate interpretation in 1,159 Russian children and newborns

**DOI:** 10.64898/2026.08.21.26360945

**Authors:** Anastasiia A. Buianova, Valery V. Cheranev, Mikhail Iu. Kuznetsov, Zhanna A. Repinskaia, Vera A. Belova

## Abstract

**Introduction:** The application of pharmacogenomics (PGx) in pediatrics is limited by the lack of age-oriented interpretation approaches, as algorithms developed for adults do not account for ontogenetic changes in the activity of drug-metabolizing enzymes and transport proteins. The aim of this study was to evaluate the clinical applicability of pharmacogenomic data in Russian children, assess the concordance between genotype-based recommendations and the ontogenetic status of drug-metabolizing enzymes, and develop recommendations for the generation of age-oriented PGx reports.

**Methods:** We analyzed whole-exome sequencing (WES) data from 524 pediatric patients and 635 newborns, filtering pharmacogenomic annotations according to PharmGKB/ClinPGx evidence levels (1A–2B) and the presence of the “Pediatrics” tag. The concordance between genotype-based recommendations and the ontogenetic status of drug-metabolizing enzymes was assessed in newborns. In a pediatric subgroup of 100 patients, a retrospective analysis of medical records was performed to evaluate the structure of pharmacotherapy and the frequency of adverse drug reactions (ADRs). A “PGx–ADR–cost” database was created, and the relative population burden index was calculated for 27 gene–variant–drug–ADR associations.

**Results:** Clinically relevant annotations (requiring drug avoidance or dose modification) accounted for only 5% of all initial pharmacogenomic annotations in both cohorts; 67.6% (pediatric cohort) and 67.2% (neonatal cohort) of these were related to alleles with altered function. Concordance between genotype-based recommendations and the ontogenetic status of drug-metabolizing enzymes in newborns was observed in only 5 of 14 (35.71%) gene–drug pairs. ADRs were identified in 21% of the 100 pediatric patients; however, only two cases could be explained by high-evidence PharmGKB/ClinPGx annotations. Ranking by relative population burden identified *UGT1A1*28*–irinotecan-induced neutropenia and *HLA-A*31:01*–carbamazepine-induced severe cutaneous reactions as priority associations.

**Conclusions:** Age represents a critical factor in the interpretation of pharmacogenomic data in children, as current approaches to PGx reporting do not adequately incorporate the ontogenetic context. We propose a pediatric PGx interpretation model that includes mandatory reporting of patient age, ontogenetic adjustment, evidence-level stratification, and multidisciplinary clinical assessment. Prospective validation is required to confirm the clinical utility of the proposed approach.
