## Supplementary material for "Pediatric pharmacogenomics from whole-exome sequencing: developmentally appropriate interpretation in 1,159 Russian children and newborns": All parameters were extracted from published sources (Table S1).

### Sheet: S1
Table S1. Estimated pediatric utilization of pharmacogenomically relevant drugs in the Russian population (0–18 years).
All frequencies are in % per year. Values are median (range).
Drug	P_indication (%)	TR (proportion)	PI (proportion)	f_drug (%) – median (range)	References
Omeprazole	10	0.35 (0.30–0.40)	0.55 (0.40–0.60)	1.93 (1.2–2.4)	Altay et al., 2026; Nelson, 1997; Vandenplas, 2014; Singendonk et al., 2019; Sullivan, 2010
Lansoprazole	10	0.175 (0.15–0.20)	0.40 (0.30–0.50)	0.68 (0.45–1.0)	Altay et al., 2026; FDA, 2019; Nelson, 1997; Singendonk et al., 2019; Sullivan, 2010; Vandenplas, 2014
Pantoprazole	10	0.125 (0.10–0.15)	0.30 (0.20–0.40)	0.36 (0.2–0.6)	Altay et al., 2026; Nelson, 1997; Tolia et al., 2006; Singendonk et al., 2019; Sullivan, 2010; Vandenplas, 2014
Salmeterol	5.0 (3.34–5.57)	0.105 (0.075–0.14)*	0.75 (0.70–0.80)	0.39 (0.25–0.60)	GINA, 2024; Kim et al., 2025; Szefler & Busse, 2012; Wang et al., 2023
Atomoxetine	5.4	0.066 (0.05–0.09)**	0.45 (0.40–0.50)	0.16 (0.12–0.25)	Cortese et al., 2023; Danielson et al., 2018; Young et al., 2021
Risperidone	~2.0 (sum)	0.22	0.65	0.29 (0.22–0.63)	Aman et al., 2008; Gochman et al., 2011; Goldstein et al., 2012; Issac et al., 2025; Maenner et al., 2020; McGrath et al., 2004; Parry et al., 2021; Schneider et al., 2014; Xiong et al., 2024
Methotrexate	~0.14 (sum)	0.50	0.65	0.046 (0.033–0.047)	Hirano et al., 2019; Kobayashi, 2024; Ren, 2022; StatPearls (JIA), 2025; Tugal-Tutkun, 2023
Carbamazepine	0.75 (0.5–1.0)	0.072 (0.06–0.09)***	0.70	0.045 (0.03–0.06)	Aaberg et al., 2017; Glauser et al., 2013; Wyllie, 2020
Oxcarbazepine	0.75 (0.5–1.0)	0.102 (0.09–0.12)***	0.70	0.055 (0.04–0.07)	Aaberg et al., 2017; Glauser et al., 2013; Wyllie, 2020
Phenytoin	0.75 (0.5–1.0)	0.036 (0.03–0.048)***	0.50	0.015 (0.01–0.02)	Aaberg et al., 2017; Glauser et al., 2013; Wyllie, 2020
Tramadol	2.0 (severe pain)	0.06 (0.05–0.08)	0.05	0.0065 (0.005–0.008)	Renny et al., 2022; WHO, 2012
Paroxetine	~2.5 (OCD+PA)	0.06 (0.05–0.08)	0.30	0.045 (0.04–0.06)	Diler et al., 2003; Nazeer et al., 2020
Codeine	10 (cough)	0.015 (<0.02)	0.05	0.0075 (0.005–0.01)	Jurca et al., 2017; Renny et al., 2022
Celecoxib	0.10 (JIA)	0.15	0.50	0.0075 (0.005–0.01)	StatPearls (JIA), 2025; Onel et al., 2022
Azathioprine	~0.06 (sum)	0.30	0.70	0.013 (0.01–0.016)	Benchimol et al., 2011; Byeman et al., 2024; Hirano et al., 2019; Jiménez‑Rivera et al., 2015; Kappelman et al., 2013; Malham et al., 2026; Rossano et al., 2017; StatPearls, 2023; Valenzuela‐Almada et al., 2022
Rosuvastatin	0.4	0.0525 (0.03–0.08)****	0.70 (0.60–0.80)	0.015 (0.01–0.02)	Akioyamen et al., 2017; CPIC, 2022; de Ferranti, 2015; Gidding et al., 2024; Nordestgaard et al., 2013;
Pravastatin	0.4	0.03 (0.015–0.05)****	0.70 (0.60–0.80)	0.0084 (0.006–0.01)	Akioyamen et al., 2017; CPIC, 2022; de Ferranti, 2015; Gidding et al., 2024; Nordestgaard et al., 2013;
Simvastatin	0.4	0.018 (0.01–0.03)****	0.70 (0.60–0.80)	0.005 (0.003–0.007)	Akioyamen et al., 2017; CPIC, 2022; de Ferranti, 2015; Gidding et al., 2024; Nordestgaard et al., 2013;
Voriconazole	0.029 (invasive forms)	0.85	0.15	0.0037 (0.002–0.005)	Klimko & Kozlova, 2021; Moraitaki et al., 2024
Nevirapine (RF)	0.004 (0.003–0.005)	0.20 (0.15–0.25)	0.80	0.00075 (0.0005–0.001)	Ladnaia, 2025; UNICEF, 2023
Ritonavir (RF)	0.004 (0.003–0.005)	0.06 (0.05–0.08)	0.60	0.0001 (0–0.0002)	Ladnaia, 2025; UNICEF, 2023
Atazanavir (RF)	0.004 (0.003–0.005)	0.08 (0.05–0.10)	0.60	0.0001 (0–0.0002)	Ladnaia, 2025; UNICEF, 2023
Allopurinol	0.0022	0.85	0.05	0.00009 (0.00005–0.00015)	Kumar et al., 2021; Torres, & Juan, 2007
Mercaptopurine	~0.07 (sum)	0.65	0.40	0.016 (0.01–0.02)	Cheng et al. (NHL), 2025; Ding et al. (ALL), 2025; Kappelman et al., 2013; LCH incidence (Rodriguez-Galindo & Allen, 2020); Sýkora et al., 2018; Von Allmen, 2018
Doxorubicin	~0.012 (sum)	0.70	0.25	0.0021 (0.0015–0.003)	Nong et al., 2025; Ren et al., 2022
Daunorubicin	0.0026	0.80	0.20	0.00042 (0.0003–0.0006)	Ding et al. (ALL), 2025; Jia et al. (AML), 2025
Warfarin	~0.012 (sum)	0.55	0.80	0.0053 (0.003–0.008)	Rueda-Camino et al., 2025
Tacrolimus	0.005	0.95	0.90	0.0043 (0.003–0.006)	Byeman et al., 2024; Rossano et al., 2017
Irinotecan	0.00015	0.50	0.30	0.000023 (0.00001–0.00004)	Ozaydin et al., 2025
Fluorouracil	~0.002	0.03	0.10	0.000006 (0.000003–0.00001)	Wright et al., 2015; Zhao et al., 2016
Thioguanine	~0.012 (sum)	0.25	0.20	0.0006 (0.0004–0.0008)	Cheng et al. (NHL), 2025; Ding et al. (ALL), 2025; Jia et al. (AML), 2025
Haloperidol	~1.5 (sum)	0.05	0.60	0.045 (0.03–0.06)	Kalvin et al., 2025; Kelleher et al., 2012; Lorber et al., 2019; Manuel et al., 2022; Solmi et al., 2022; Vuoksimaa et al., 2021; Xiong et al., 2024
Hydrocodone (RF)	24.8 (URTI)	~0 (RF)	0.03	0.0001 (0–0.0005)	Turyasiima et al., 2024; Russian narcotic regulations
Phenprocoumon (RF)	~0.012	0.18 (for DACH)	0.80	0.0001 (0–0.0002)	Maagdenberg et al., 2018 (both article); Manlhiot et al. 2011; Obeagu, 2025; Spoor et al., 2012
Full reference list:
Aaberg KM, Gunnes N, Bakken IJ, et al. Incidence and Prevalence of Childhood Epilepsy: A Nationwide Cohort Study. Pediatrics. 2017;139(5):e20163908. doi:10.1542/peds.2016-3908
Akioyamen LE, Genest J, Shan SD, et al. Estimating the prevalence of heterozygous familial hypercholesterolaemia: a systematic review and meta-analysis. BMJ Open. 2017;7(9):e016461. doi:10.1136/bmjopen-2017-016461
Altay D, Karakaya E, Arslan D, et al. Helicobacter pylori in Turkish Children with Dyspepsia: Diagnosis, Prevalence, Genotyping and Antibiotic Resistance. Indian J Pediatr. 2026;93(1):17-22. doi:10.1007/s12098-025-05635-2
Aman MG, Hollway JA, McDougle CJ, et al. Cognitive Effects of Risperidone in Children with Autism and Irritable Behavior. Journal of Child and Adolescent Psychopharmacology. 2008;18(3):227-236. doi:10.1089/cap.2007.0133
Benchimol EI, Fortinsky KJ, Gozdyra P, Van Den Heuvel M, Van Limbergen J, Griffiths AM. Epidemiology of pediatric inflammatory bowel disease: A systematic review of international trends: Inflammatory Bowel Diseases. 2011;17(1):423-439. doi:10.1002/ibd.21349
Byeman CJ, Harshman LA, Engen RM. Adult and late adolescent complications of pediatric solid organ transplantation. Pediatric Transplantation. 2024;28(4):e14766. doi:10.1111/petr.14766
Cheng W, Sun X, Yang S, et al. Epidemiologic trends for pediatric Hodgkin and non-Hodgkin lymphomas: a U.S. population-based study. Ann Hematol. 2025;104(6):3299-3307. doi:10.1007/s00277-025-06445-4
Clinical Pharmacogenetics Implementation Consortium (CPIC). CPIC Guidelines for SLCO1B1, ABCG2, CYP2C9 and Statin Therapy. 2022. https://cpicpgx.org.
Cortese S, Song M, Farhat LC, et al. Incidence, prevalence, and global burden of ADHD from 1990 to 2019 across 204 countries: data, with critical re-analysis, from the Global Burden of Disease study. Mol Psychiatry. 2023;28(11):4823-4830. doi:10.1038/s41380-023-02228-3
Danielson ML, Bitsko RH, Ghandour RM, Holbrook JR, Kogan MD, Blumberg SJ. Prevalence of Parent-Reported ADHD Diagnosis and Associated Treatment Among U.S. Children and Adolescents, 2016. Journal of Clinical Child & Adolescent Psychology. 2018;47(2):199-212. doi:10.1080/15374416.2017.1417860
De Ferranti SD. Familial hypercholesterolemia in children and adolescents: A clinical perspective. Journal of Clinical Lipidology. 2015;9(5):S11-S19. doi:10.1016/j.jacl.2015.04.009
Diler RS. Panic Disorder in Children and Adolescents. Yonsei Med J. 2003;44(1):174-179. doi:10.3349/ymj.2003.44.1.174
Ding F, Deng L, Xiong J, Cheng Z, Xu J. Analysis of global trends in acute lymphoblastic leukemia in children aged 0–5 years from 1990 to 2021. Front Pediatr. 2025;13:1542649. doi:10.3389/fped.2025.1542649
Gidding SS, Ballantyne CM, Cuchel M, et al. It is Time to Screen for Homozygous Familial Hypercholesterolemia in the United States. Global Heart. 2024;19(1):43. doi:10.5334/gh.1316
Glauser T, Ben‐Menachem E, Bourgeois B, et al. Updated ILAE evidence review of antiepileptic drug efficacy and effectiveness as initial monotherapy for epileptic seizures and syndromes. Epilepsia. 2013;54(3):551-563. doi:10.1111/epi.12074
Global Initiative for Asthma (GINA). Global Strategy for Asthma Management and Prevention. 2024. https://ginasthma.org.
Gochman P, Miller R, Rapoport JL. Childhood-Onset Schizophrenia: The Challenge of Diagnosis. Curr Psychiatry Rep. 2011;13(5):321-322. doi:10.1007/s11920-011-0212-4
Goldstein BI, Birmaher B. Prevalence, clinical presentation and differential diagnosis of pediatric bipolar disorder. Isr J Psychiatry Relat Sci. 2012;49(1):3-14.
Hirano D, Ishikawa T, Inaba A, et al. Epidemiology and clinical features of childhood-onset anti-neutrophil cytoplasmic antibody–associated vasculitis: a clinicopathological analysis. Pediatr Nephrol. 2019;34(8):1425-1433. doi:10.1007/s00467-019-04228-4
Issac A, Halemani K, Shetty A, et al. The global prevalence of autism spectrum disorder in children: a systematic review and meta-analysis. PHRP. 2025;16(1):3-27. doi:10.24171/j.phrp.2024.0286
Jia F, Li Y, Hao T, Ma G. Epidemiology of acute myeloid leukemia in children and adolescents (1990–2021): a global burden of disease study. Sci Nat. 2025;112(6):86. doi:10.1007/s00114-025-02037-4
Jiménez-Rivera C, Ling SC, Ahmed N, et al. Incidence and Characteristics of Autoimmune Hepatitis. Pediatrics. 2015;136(5):e1237-e1248. doi:10.1542/peds.2015-0578
Jurca M, Ramette A, Dogaru CM, et al. Prevalence of cough throughout childhood: A cohort study. Singer F, ed. PLoS ONE. 2017;12(5):e0177485. doi:10.1371/journal.pone.0177485
Kalvin CB, Zhong J, Rutten MR, Ibrahim K, Sukhodolsky DG. Review: Evidence-Based Psychosocial Treatments for Childhood Irritability and Aggressive Behavior. JAACAP Open. 2025;3(1):14-28. doi:10.1016/j.jaacop.2024.01.009
Kappelman MD, Moore KR, Allen JK, Cook SF. Recent Trends in the Prevalence of Crohn’s Disease and Ulcerative Colitis in a Commercially Insured US Population. Dig Dis Sci. 2013;58(2):519-525. doi:10.1007/s10620-012-2371-5
Kelleher I, Connor D, Clarke MC, Devlin N, Harley M, Cannon M. Prevalence of psychotic symptoms in childhood and adolescence: a systematic review and meta-analysis of population-based studies. Psychol Med. 2012;42(9):1857-1863. doi:10.1017/S0033291711002960
Kim TH, Kim H, Oh J, et al. Global burden of asthma among children and adolescents with projections to 2050: a comprehensive review and forecasted modeling study. Clin Exp Pediatr. 2025;68(5):329-343. doi:10.3345/cep.2025.00423
Klimko NN, Kozlova OP. Invasive candidiasis in children. jour. 2021;13(2):14-26. doi:10.22625/2072-6732-2021-13-2-14-26
Kobayashi I. Advances in Juvenile Dermatomyositis: Pathophysiology, Diagnosis, Treatment and Interstitial Lung Diseases—A Narrative Review. Children. 2024;11(9):1046. doi:10.3390/children11091046
Kumar J, Gupta A, Dev K, et al. Prevalence and Causes of Hyperuricemia in Children. Cureus. Published online May 28, 2021. doi:10.7759/cureus.15307
Ladnaia LNN, Pokrovsky PVV, Central Research Institute of Epidemiology, Russian Federal Service for Supervision of Consumer Rights Protection and Human Well-Being, Moscow, Russia. The epidemic situation of HIV infection in Russia in 2024. Èpidemiologiâ i Infekcionnye Bolezni Aktual’nye voprosy. 2025;3_2025:13-18. doi:10.18565/epidem.2025.15.3.13-18
Lorber MF, Del Vecchio T, Slep AMS, Scholer SJ. Normative Trends in Physically Aggressive Behavior: Age-Aggression Curves from 6 to 24 Months. The Journal of Pediatrics. 2019;206:197-203.e1. doi:10.1016/j.jpeds.2018.10.025
Maagdenberg H, Bierings MB, Van Ommen CH, et al. Characteristics and quality of oral anticoagulation treatment in pediatric patients in the Netherlands based on the CAPS cohort. Journal of Thrombosis and Haemostasis. 2018;16(1):116-124. doi:10.1111/jth.13897
Maagdenberg H, Bierings MB, Van Ommen CH, et al. Effects of Age and Genetic Variations in VKORC1 , CYP2C9 and CYP3A4 on the phenprocoumon dose in Pediatric Patients. Pharmacogenomics. 2018;19(15):1195-1202. doi:10.2217/pgs-2018-0095
Maenner MJ, Shaw KA, Baio J, et al. Prevalence of Autism Spectrum Disorder Among Children Aged 8 Years — Autism and Developmental Disabilities Monitoring Network, 11 Sites, United States, 2016. MMWR Surveill Summ. 2020;69(4):1-12. doi:10.15585/mmwr.ss6904a1
Malham M, Jansson S, Tinning FB, et al. Incidence, Prevalence, Medication Use, and Transplant Rates in Paediatric Autoimmune Hepatitis—A Nationwide Cohort Study. Liver International. 2026;46(5):e70625. doi:10.1111/liv.70625
Manlhiot C, Menjak IB, Brandão LR, et al. Risk, Clinical Features, and Outcomes of Thrombosis Associated With Pediatric Cardiac Surgery. Circulation. 2011;124(14):1511-1519. doi:10.1161/CIRCULATIONAHA.110.006304
Manuel MM, Feng S, Yen K, Patel F. The agitated pediatric patient located in the emergency department: The APPLIED observational study. JACEP Open. 2022;3(3):e12766. doi:10.1002/emp2.12766
McGrath J, Saha S, Welham J, El Saadi O, MacCauley C, Chant D. A systematic review of the incidence of schizophrenia: the distribution of rates and the influence of sex, urbanicity, migrant status and methodology. BMC Med. 2004;2(1):13. doi:10.1186/1741-7015-2-13
Moraitaki E, Kyriakidis I, Pelagiadis I, et al. Epidemiology of Invasive Fungal Diseases: A 10-Year Experience in a Tertiary Pediatric Hematology–Oncology Department in Greece. JoF. 2024;10(7):498. doi:10.3390/jof10070498
Nazeer A, Latif F, Mondal A, Azeem MW, Greydanus DE. Obsessive-compulsive disorder in children and adolescents: epidemiology, diagnosis and management. Transl Pediatr. 2020;9(S1):S76-S93. doi:10.21037/tp.2019.10.02
Nelson SP. Prevalence of Symptoms of Gastroesophageal Reflux During Infancy: A Pediatric Practice-Based Survey. Arch Pediatr Adolesc Med. 1997;151(6):569. doi:10.1001/archpedi.1997.02170430035007
Nong J, Su C, Li C, et al. Global, regional, and national epidemiology of childhood neuroblastoma (1990–2021): a statistical analysis of incidence, mortality, and DALYs. eClinicalMedicine. 2025;79:102964. doi:10.1016/j.eclinm.2024.102964
Nordestgaard BG, Chapman MJ, Humphries SE, et al. Familial hypercholesterolaemia is underdiagnosed and undertreated in the general population: guidance for clinicians to prevent coronary heart disease: Consensus Statement of the European Atherosclerosis Society. European Heart Journal. 2013;34(45):3478-3490. doi:10.1093/eurheartj/eht273
Obeagu EI. Pediatric thrombosis: Risk factors, diagnosis, and prevention strategies. Medicine. 2025;104(29):e43370. doi:10.1097/MD.0000000000043370
Onel KB, Horton DB, Lovell DJ, et al. 2021 American College of Rheumatology Guideline for the Treatment of Juvenile Idiopathic Arthritis: Therapeutic Approaches for Oligoarthritis, Temporomandibular Joint Arthritis, and Systemic Juvenile Idiopathic Arthritis. Arthritis Care &amp; Research. 2022;74(4):521-537. doi:10.1002/acr.24853
Ozaydin S, Dogan S, Ozaydin IY, et al. Colorectal cancer in children: an evaluation of the existing literature based on the 11-year experience of a single center. Pediatr Surg Int. 2025;41(1):116. doi:10.1007/s00383-025-06020-y
Parry P, Allison S, Bastiampillai T. ‘Pediatric Bipolar Disorder’ rates are still lower than claimed: a re-examination of eight epidemiological surveys used by an updated meta-analysis. Int J Bipolar Disord. 2021;9(1):21. doi:10.1186/s40345-021-00225-5
Ren HM, Liao MQ, Tan SX, et al. Global, Regional, and National Burden of Cancer in Children Younger Than 5 Years, 1990–2019: Analysis of the Global Burden of Disease Study 2019. Front Public Health. 2022;10:910641. doi:10.3389/fpubh.2022.910641
Renny MH, Jent V, Townsend T, Cerdá M. Impact of the 2017 FDA Drug Safety Communication on Codeine and Tramadol Dispensing to Children. Pediatrics. 2022;150(5):e2021055887. doi:10.1542/peds.2021-055887
Rodriguez-Galindo C, Allen CE. Langerhans cell histiocytosis. Blood. 2020;135(16):1319-1331. doi:10.1182/blood.2019000934
Rossano JW, Cherikh WS, Chambers DC, et al. The Registry of the International Society for Heart and Lung Transplantation: Twentieth Pediatric Heart Transplantation Report—2017; Focus Theme: Allograft ischemic time. The Journal of Heart and Lung Transplantation. 2017;36(10):1060-1069. doi:10.1016/j.healun.2017.07.018
Rueda-Camino JA, Sabrido-Bermúdez G, Barba-Martín R. Trends and Risk Factors of Pediatric Venous Thromboembolism in Spain: A Nationwide Study from 2016 to 2023. JCM. 2025;14(11):3950. doi:10.3390/jcm14113950
Schneider C, Taylor D, Zalsman G, Frangou S, Kyriakopoulos M. Antipsychotics use in children and adolescents: An on-going challenge in clinical practice. J Psychopharmacol. 2014;28(7):615-623. doi:10.1177/0269881114533599
Singendonk M, Goudswaard E, Langendam M, et al. Prevalence of Gastroesophageal Reflux Disease Symptoms in Infants and Children: A Systematic Review. J pediatr gastroenterol nutr. 2019;68(6):811-817. doi:10.1097/MPG.0000000000002280
Solmi M, Radua J, Olivola M, et al. Age at onset of mental disorders worldwide: large-scale meta-analysis of 192 epidemiological studies. Mol Psychiatry. 2022;27(1):281-295. doi:10.1038/s41380-021-01161-7
Spoor N, Smiers F, Van Der Meer F, Hutten B, Heleen Van Ommen C. Phenprocoumon and acenocoumarol treatment in paediatric patients. Thromb Haemost. 2012;108(12):1238-1241. doi:10.1160/TH12-04-0242
Sullivan PB. Peptic ulcer disease in children. Paediatrics and Child Health. 2010;20(10):462-464. doi:10.1016/j.paed.2010.04.002
Sýkora J, Pomahačová R, Kreslová M, Cvalínová D, Štych P, Schwarz J. Current global trends in the incidence of pediatric-onset inflammatory bowel disease. WJG. 2018;24(25):2741-2763. doi:10.3748/wjg.v24.i25.2741
Szefler SJ, Busse WW. The long-acting β-adrenergic agonist controversy in asthma: Troublesome times! Journal of Allergy and Clinical Immunology. 2012;130(6):1256-1259. doi:10.1016/j.jaci.2012.10.021
Thatayatikom A, Modica R, De Leucio A. Juvenile Idiopathic Arthritis. [Updated 2023 Jan 16]. In: StatPearls [Internet]. Treasure Island (FL): StatPearls Publishing; 2026 Jan-. Available from: https://www.ncbi.nlm.nih.gov/books/NBK554605/
Tolia V, Bishop PR, Tsou VM, et al. Multicenter, Randomized, Double‐Blind Study Comparing 10, 20 and 40 mg Pantoprazole in Children (5‐11 Years) With Symptomatic Gastroesophageal Reflux Disease. J pediatr gastroenterol nutr. 2006;42(4):384-391. doi:10.1097/01.mpg.0000214160.37574.d3
Torres RJ, Puig JG. Hypoxanthine-guanine phosophoribosyltransferase (HPRT) deficiency: Lesch-Nyhan syndrome. Orphanet J Rare Dis. 2007;2(1):48. doi:10.1186/1750-1172-2-48
Tugal-Tutkun I. An Overview of Pediatric Uveitis. Turkish Archives of Pediatrics. Published online June 23, 2023:363-370. doi:10.5152/TurkArchPediatr.2023.23086
Turyasiima M, Kiconco G, Egesa W, Twesigemukama S, Nduwimana M. Prevalence and Outpatient Clinical Diagnostic Approaches for Common Acute Respiratory Tract Infections in Children Under Five Years of Age: A Cross-Sectional Study. PHMT. 2024;Volume 15:49-57. doi:10.2147/PHMT.S445908
U.S. Food and Drug Administration FDA Drug Safety Communication: FDA evaluating the potential risks of using codeine cough-and-cold medicine in children. 2015 Jul 1; https://www.fda.gov/Drugs/DrugSafety/ucm453125.html
U.S. Food and Drug Administration. Lansoprazole Prescribing Information. Silver Spring, MD, 2019.
UNICEF. Paediatric Treatment and Care for Children Living with HIV. New York, 2023. https://data.unicef.org/topic/hivaids/paediatric-treatment-and-care/.
Valenzuela‐Almada MO, Hocaoglu M, Dabit JY, et al. Epidemiology of Childhood‐Onset Systemic Lupus Erythematosus: A Population‐Based Study. Arthritis Care &amp; Research. 2022;74(5):728-732. doi:10.1002/acr.24827
Vandenplas Y. Management of paediatric GERD. Nat Rev Gastroenterol Hepatol. 2014;11(3):147-157. doi:10.1038/nrgastro.2013.199
Von Allmen D. Pediatric Crohn’s Disease. Clinics in Colon and Rectal Surgery. 2018;31(02):080-088. doi:10.1055/s-0037-1609022
Vuoksimaa E, Rose RJ, Pulkkinen L, et al. Higher aggression is related to poorer academic performance in compulsory education. Child Psychology Psychiatry. 2021;62(3):327-338. doi:10.1111/jcpp.13273
Wang Z, Li Y, Gao Y, et al. Global, regional, and national burden of asthma and its attributable risk factors from 1990 to 2019: a systematic analysis for the Global Burden of Disease Study 2019. Respir Res. 2023;24(1):169. doi:10.1186/s12931-023-02475-6
WHO Guidelines on the Pharmacological Treatment of Persisting Pain in Children with Medical Illnesses. World Health Organization; 2012. Accessed August 12, 2026. http://www.ncbi.nlm.nih.gov/books/NBK138354/
Wright KD, Daryani VM, Turner DC, et al. Phase I study of 5-fluorouracil in children and young adults with recurrent ependymoma. Neuro Oncol. 2015;17(12):1620-1627. doi:10.1093/neuonc/nov181
Wyllie, Elaine, ed. Wyllie’s Treatment of Epilepsy: Principles and Practice. 6th ed. Philadelphia: Wolters Kluwer, 2020.
Xiong Y, O’Brien M, Yang W, Zang X, Bao W, Xu G. Prevalence of Tourette syndrome among children and adolescents in the United States, 2016–2022. BMC Public Health. 2024;24(1):2699. doi:10.1186/s12889-024-20216-2
Young JR, Yanagihara A, Dew R, Kollins SH. Pharmacotherapy for Preschool Children with Attention Deficit Hyperactivity Disorder (ADHD): Current Status and Future Directions. CNS Drugs. 2021;35(4):403-424. doi:10.1007/s40263-021-00806-z
Zhao XQ, Cao WJ, Yang HP, et al. DPYD gene polymorphisms are associated with risk and chemotherapy prognosis in pediatric patients with acute lymphoblastic leukemia. Tumor Biol. 2016;37(8):10393-10402. doi:10.1007/s13277-016-4908-2
