## Supplementary material for "Pediatric pharmacogenomics from whole-exome sequencing: developmentally appropriate interpretation in 1,159 Russian children and newborns": pairs for which cost data were available (Figure 3; Table S2).

### Sheet: S2
Table S2. Integrated pharmacogenomic dataset containing allele frequencies, ClinPGx evidence, adverse drug reaction (ADR) cost estimates, and calculated relative burden for all gene–variant–drug–ADR combinations.
Gene	Variant	Drug	ADR / Phenotype	Carrier count*	PharmGKB score	Allele function	Allele frequency	ADR cost (thousands USD)	Relative burden	Cost data available	Cost type
UGT1A1	*28	Irinotecan	Neutropenia	367	224.0	Decreased function	0.3502	15	5252.86	Yes	Per episode
CYP2C9	*2	Warfarin	Hemorrhage	105	342.38	Decreased function	0.1002	12.5	1252.39	Yes	Per episode
CYP2C9	*3	Warfarin	Hemorrhage	100	342.38	No function	0.0954	12.5	1192.75	Yes	Per episode
HLA-A	*31:01	Carbamazepine	SJS/DRESS/TEN	39	242.88	Presence	0.0372	45	1674.62	Yes	Per episode
MTHFR	rs1801133 (AA)	Methotrexate	Toxicity (oncology)	34	22.75	–	0.0649	5.7	543.89	Yes	Per episode
MTHFR	rs1801133 (AA)	Methotrexate	Toxicity (arthritis)	34	12.75	–	0.0649	5.7	543.89	Yes	Per episode
CYP2C9	*2	Warfarin	Over-anticoagulation	105	139.50	Decreased function	0.1002	10.819	1083.96	Yes	Per episode
CYP2C9	*3	Warfarin	Over-anticoagulation	100	139.50	No function	0.0954	10.819	1032.35	Yes	Per episode
NUDT15	*3	Mercaptopurine	Leukopenia/Neutropenia	43	208.25	–	0.0410	15	615.46	Yes	Per episode
NUDT15	rs116855232 (CT)	Azathioprine	Myelosuppression	41	141.25	–	0.0782	15	715.65	Yes	Per episode
HLA-B	*58:01	Allopurinol	SJS/TEN	13	294.63	Presence	0.0124	45	558.21	Yes	Per episode
CYP2B6	rs3745274 (GT)	Efavirenz	CNS side effects	221	109.25	–	0.4218	1.113	475.75	Yes	Per episode
DPYD	rs3918290 (CT)	Fluorouracil	Drug toxicity	2	255.25	–	0.0038	96.312	919.01	Yes	Per episode
CYP2C9	*11	Warfarin	Hemorrhage	2	342.38	Decreased function	0.0019	12.5	23.85	Yes	Per episode
HLA-B	*15:02	Oxcarbazepine	SJS	1	305.75	Presence	0.0010	21.657	20.66	Yes	Per episode
HLA-B	*15:02	Carbamazepine	SJS/TEN	1	413.00	Presence	0.0010	45	42.94	Yes	Per episode
HLA-B	*15:02	Phenytoin	SJS/TEN	1	315.75	Presence	0.0010	45	42.94	Yes	Per episode
UGT1A1	*28	Irinotecan	Diarrhea	367	25.88	Decreased function	0.3502	100	35.02	Yes	Per episode
CYP2B6	rs3745274 (TT)	Efavirenz	CNS side effects	22	109.25	–	0.0420	1.113	84.96	Yes	Per episode
SLC28A3	rs7853758 (AA)	Anthracyclines	Cardiotoxicity (protective)	10	10.50	–	0.0191	2.3	57.06	Yes	Annual
CYP2C9	*11	Warfarin	Over-anticoagulation	2	139.50	Decreased function	0.0019	10.819	20.65	Yes	Per episode
TPMT	*2	Mercaptopurine	Drug toxicity	1	226.13	No function	0.0010	15	14.31	Yes	Per episode
TPMT	*2	Thioguanine	Neutropenia/Pancytopenia	1	201.75	No function	0.0010	15	14.31	Yes	Per episode
TPMT	*2	Azathioprine	Leukopenia/Myelosuppression	1	224.63	No function	0.0010	15	14.31	Yes	Per episode
NUDT15	rs116855232 (TT)	Azathioprine	Myelosuppression	1	141.25	–	0.0019	15	14.31	Yes	Per episode
UGT1A1	*6	Irinotecan	Diarrhea	25	25.88	Decreased function	0.0239	100	2.39	Yes	Per episode
UGT1A1	*28	Atazanavir	Hyperbilirubinemia	367	134.75	Decreased function	0.3502	NA	NA	No	–
CYP2C9	*3	Phenytoin	Toxicity (epilepsy)	100	243.25	No function	0.0954	NA	NA	No	–
CYP2C9	*2	Phenytoin	Toxicity (epilepsy)	105	243.25	Decreased function	0.1002	NA	NA	No	–
UGT1A1	*6	Atazanavir	Hyperbilirubinemia	25	134.75	Decreased function	0.0239	NA	NA	No	–
UGT1A1	*36	Atazanavir	Hyperbilirubinemia (protective)	9	134.75	Increased function	0.0086	NA	NA	No	–
UGT1A1	*37	Atazanavir	Hyperbilirubinemia	2	134.75	Decreased function	0.0019	NA	NA	No	–
* For star-allele annotations, the count represents chromosomes carrying the allele. For rsID genotype annotations, the count represents individuals with the specified genotype.
Abbreviations: ADR, adverse drug reaction; SJS, Stevens–Johnson syndrome; TEN, toxic epidermal necrolysis; DRESS, drug reaction with eosinophilia and systemic symptoms; CNS, central nervous system; NA, not available.
References
Antoon JW, Goldman JL, Lee B, Schwartz A. Incidence, outcomes, and resource use in children with Stevens‐Johnson syndrome and toxic epidermal necrolysis. Pediatric Dermatology. 2018;35(2):182-187. doi:10.1111/pde.13383 — Used for: SJS_TEN_DRESS (isolated SJS figure $21,657 used for the HLA-B*15:02/oxcarbazepine "SJS"-only row; pooled SJS/TEN-overlap figure used as the $45,000 mid-point for rows w…
Average Wholesale Price (AWP) schedule, selected antidotes, 2012/2016/2017 — uridine triacetate (Vistogard®), 10 g/packet, 20-dose course: AWP 2016 $90,000; AWP 2017 $96,312 ($4,815.60/unit). [Source table as provided; please supply full bibliographic citation for this AWP schedule for the reference list.] — Used for: Fluorouracil_DPYD_toxicity (full-course AWP, 2017 value used as the more recent…
Boccia R, Glaspy J, Crawford J, Aapro M. Chemotherapy-Induced Neutropenia and Febrile Neutropenia in the US: A Beast of Burden That Needs to Be Tamed? The Oncologist. 2022;27(8):625-636. doi:10.1093/oncolo/oyac074 — Contextual (mortality, cost range), Neutropenia_febrile.
ClinPGx. Clinical Annotations, Pediatric specialty population. https://www.pharmgkb.org
De Mello Sampayo F, Fiuza M, Pinto F, Fontes J. Cost-effectiveness of cardio-oncology clinical assessment for prevention of chemotherapy-induced cardiotoxicity. Revista Portuguesa de Cardiologia (English Edition). 2021;40(7):475-483. doi:10.1016/j.repce.2021.07.016 — Used for: Cardiotoxicity. NOTE: this is an annual management cost, not a per-episode cost (see Materials and Methods and Limitation…
Del Pozzo-Magaña BR, Lazo-Langner A. Stevens-Johnson Syndrome and Toxic Epidermal Necrolysis in Children: A Literature Review of Current Treatments. EMJ Dermatol. Published online November 15, 2016:83-89. doi:10.33590/emjdermatol/10314211 — Contextual (per-dose drug cost detail), not used directly in point estimate.
Du X, Min J, Shah CP, Bishnoi R, Hogan WR, Lemas DJ. Predicting in-hospital mortality of patients with febrile neutropenia using machine learning models. Int J Med Inform. 2020;139:104140. doi:10.1016/j.ijmedinf.2020.104140 — Contextual adult comparator, not used in pediatric point estimate.
Fatkhiya MF, Perwitasari DA, Febriana SA. ANALISIS BIAYA SAKIT PERSPEKTIF MASYARAKAT PADA PENDERITA DRESS (Drug Reaction with Eosinophilia and Systemic Symptoms) DI RSUP Dr. SARDJITO YOGYAKARTA. Media Farmasi. 2021;17(1):49. doi:10.12928/mf.v17i1.15928 — Contextual (cost breakdown by category), not used directly in point estimate.
Hsu DY, Brieva J, Silverberg NB, Paller AS, Silverberg JI. Pediatric Stevens-Johnson syndrome and toxic epidermal necrolysis in the United States. Journal of the American Academy of Dermatology. 2017;76(5):811-817.e4. doi:10.1016/j.jaad.2016.12.024 — Contextual, corroborating SJS_TEN_DRESS cost range.
Husain Z, Reddy BY, Schwartz RA. DRESS syndrome: Part II. Management and therapeutics. J Am Acad Dermatol. 2013;68(5):709.e1-9; quiz 718-720. doi:10.1016/j.jaad.2013.01.032 — Contextual (mortality), SJS_TEN_DRESS.
Kim MM, Metlay J, Cohen A, et al. Hospitalization costs associated with warfarin-related bleeding events among older community-dwelling adults. Pharmacoepidemiol Drug Saf. 2010;19(7):731-736. doi:10.1002/pds.1953 — Used for: Overanticoagulation. Proxy: adult/elderly population, used in absence of pediatric-specific data.
Lekshminarayanan A, Bhatt P, Linga VG, et al. National Trends in Hospitalization for Fever and Neutropenia in Children with Cancer, 2007-2014. The Journal of Pediatrics. 2018;202:231-237.e3. doi:10.1016/j.jpeds.2018.06.056 — Used for: Neutropenia_febrile.
Mazer-Amirshahi M, Stolbach A, Nelson LS. Correction to: ACMT Position Statement: Addressing the Rising Cost of Prescription Antidotes. J Med Toxicol. 2018;14(2):174-176. doi:10.1007/s13181-018-0652-x — Used for: severe-tier anchor in Methotrexate_toxicity weighted estimate (glucarpidase ~$34,457/vial) and mild-tier context (leucovorin ~$48/200mg vial, levoleucovorin/Fusilev ~$246/50mg vial).
Monagle P, Michelson AD, Bovill E, Andrew M. Antithrombotic Therapy in Children. Chest. 2001;119(1):344S-370S. doi:10.1378/chest.119.1_suppl.344S — Used for: Hemorrhage_pediatric.
Moradbeygi F, Ghasemi Y, Farmani AR, Hemmati S. Glucarpidase (carboxypeptidase G2): Biotechnological production, clinical application as a methotrexate antidote, and placement in targeted cancer therapy. Biomedicine & Pharmacotherapy. 2023;166:115292. doi:10.1016/j.biopha.2023.1152921 — Used for: severe-tier anchor in Methotrexate_toxicity weighted estimate ($43.98/unit × 1,000 units = $43,980).
Mueller EL, Walkovich KJ, Mody R, Gebremariam A, Davis MM. Correction to: Hospital discharges for fever and neutropenia in pediatric cancer patients: United States, 2009. BMC Cancer. 2017;17(1):668. doi:10.1186/s12885-017-3654-1 — Used for: Neutropenia_febrile.
Pettersson M, Ryen L, Eriksson M, Ohlin A. The cost-effectiveness of home phototherapy for hyperbilirubinemia in neonates: results from a randomized controlled trial. Sci Rep. 2023;13(1):10727. doi:10.1038/s41598-023-37684-y — Considered but not used for Hyperbilirubinemia_HIV (different clinical context — neonatal jaundice vs. atazanavir-associated asymptomatic hyperbilirubinemia in HIV patients…
Rochanathimoke O, Tragulpiankit P, Turongkaravee S, Jittikoon J, Udomsinprasert W, Chaikledkeaw U. Costs Associated with Adverse Drug Reactions Among HIV/TB Patients in Thailand. CEOR. 2022;Volume 14:587-599. doi:10.2147/CEOR.S373489 — Used for: Efavirenz_CNS. Proxy/phenotype mismatch: source reports cost of DRESS ($1,586) and hypersensitivity ($640), not the CNS/sleep-disturbance phenotype speci…
Shrestha A, Eldar-Lissai A, Hou N, Lakdawalla DN, Batt K. Real-world resource use and costs of haemophilia A-related bleeding. Haemophilia. 2017;23(4):e267-e275. doi:10.1111/hae.13220 — Used for: Hemorrhage_pediatric. Proxy: hemophilia-related bleeding cost used as an approximation for warfarin-induced hemorrhage in children, in the absence of drug-induced-bleeding- specific pediatric cost data.
At Thobari J, Sutarman, Mulyadi AWE, et al. Direct and indirect costs of acute diarrhea in children under five years of age in Indonesia: Health facilities and community survey. The Lancet Regional Health - Western Pacific. 2022;19:100333. doi:10.1016/j.lanwpc.2021.100333 — Used for: Diarrhea. Proxy: general pediatric acute diarrhea cost used as an approximation for irinotecan-induced diarrhea se…
Vargas C, Haeusler GM, Slavin MA, et al. An analysis of the resource use and costs of febrile neutropenia events in pediatric cancer patients in Australia. Pediatr Blood Cancer. 2023;70(11):e30633. doi:10.1002/pbc.30633 — Contextual comparator, not directly used in point estimate.
Wolfson AR, Zhou L, Li Y, Phadke NA, Chow OA, Blumenthal KG. Drug Reaction with Eosinophilia and Systemic Symptoms (DRESS) Syndrome Identified in the Electronic Health Record Allergy Module. The Journal of Allergy and Clinical Immunology: In Practice. 2019;7(2):633-640. doi:10.1016/j.jaip.2018.08.013 — Contextual (adult DRESS cost ~$17,101), SJS_TEN_DRESS.
